# A mitoxyperilysis-derived spatial signature predicts immune exclusion and survival in oral squamous cell carcinoma

**DOI:** 10.64898/2026.09.04.26362241

**Authors:** Jianlin Liu, Dongyan Zhang, Zhen Meng, Bo Zou

## Abstract

Immune checkpoint blockade offers limited clinical benefit to patients with oral squamous cell carcinoma (OSCC) harboring immune-excluded microenvironments. The spatial mechanisms maintaining this stromal barricade remain unresolved. Analyzing single-cell and spatial transcriptomics across multiple cohorts, we identified a localized immunosuppressive network driven by mitoxyperilysis—a mitochondria-dependent lytic cell death process. Quantitative spatial mapping revealed that ISG+ PMN-MDSCs and GZMB+ pDCs accumulate at the tumor invasive margin, where they establish a physical and metabolic barrier restricting cytotoxic T-cell infiltration. Computational network ablation confirmed that both subsets are required to maintain this exclusion. We then derived a 5-gene prognostic signature (*CTSG, NAMPT, AREG, PLAU, CXCL8*) directly from this intercellular communication network. Across independent cohorts, this signature captured an immune desert phenotype and independently predicted patient survival, further improving risk stratification when integrated with standard clinical staging. Our findings define a structural immune evasion axis in OSCC, offering a practical tool to guide combination therapies aimed at remodeling the myeloid-stromal barrier.
