## Supplementary Tables for "A mitoxyperilysis-derived spatial signature predicts immune exclusion and survival in oral squamous cell carcinoma": Supplementary Table S1.xlsx

### Sheet: Legend
Supplementary Table S1. Marker genes of candidate myeloid and B cell subclusters. Differentially expressed genes for Myeloid C1, BCell C6, and BCell C11 subclusters, identified via Wilcoxon rank-sum tests against respective lineage backgrounds. Metrics include average log2(fold change), expression percentages, and Bonferroni-adjusted P-values.

### Sheet: Myeloid C1 DEGs
Gene Symbol	P-value	Average Log2(Fold Change)	Percent Expressed in Cluster (%)	Percent Expressed in Background (%)	Adjusted P-value
ENSG00000286076	< 1.00E-300	5.60852	0.392	0.028	< 1.00E-300
FCGR3B	< 1.00E-300	5.53515	0.393	0.018	< 1.00E-300
HCAR3	2.16386e-285	4.84298	0.295	0.032	7.93551e-281
RSAD2	4.40758e-224	4.6793	0.352	0.081	1.61639e-219
FFAR2	3.01154e-257	4.27577	0.311	0.046	1.10442e-252
IFITM2	< 1.00E-300	4.24215	0.824	0.279	< 1.00E-300
PPCDC	1.98911e-219	4.12725	0.289	0.049	7.29465e-215
OSM	2.14989e-274	3.98374	0.442	0.116	7.88429e-270
CSF3R	< 1.00E-300	3.96394	0.559	0.136	< 1.00E-300
ENSG00000188897	4.44192e-235	3.94754	0.351	0.075	1.62899e-230
IFIT3	6.06284e-194	3.62453	0.432	0.154	2.22343e-189
IFIT2	6.13957e-175	3.48182	0.421	0.154	2.25156e-170
LIMK2	1.79637e-283	3.46515	0.503	0.157	6.58785e-279
MX2	5.49072e-180	3.28766	0.415	0.153	2.01361e-175
IL1R2	7.12466e-112	3.14184	0.29	0.1	2.61283e-107
CD69	2.39811e-90	3.01844	0.301	0.129	8.7946e-86
CPD	1.10196e-115	3.00807	0.335	0.136	4.04123e-111
DDX60L	2.99469e-171	3.00305	0.491	0.237	1.09824e-166
RIPOR2	1.57214e-114	2.95452	0.302	0.108	5.7655e-110
IFITM1	1.54888e-247	2.95167	0.507	0.177	5.68022e-243
PDE4B	4.03369e-204	2.88129	0.704	0.529	1.47927e-199
ISG15	8.74519e-83	2.85989	0.533	0.414	3.20712e-78
MNDA	6.93092e-177	2.82456	0.514	0.254	2.54178e-172
TREM1	4.29768e-140	2.81916	0.39	0.162	1.57609e-135
PHACTR1	1.18283e-211	2.79915	0.54	0.253	4.33781e-207
FPR1	3.58147e-112	2.79574	0.365	0.168	1.31343e-107
G0S2	< 1.00E-300	2.76966	0.89	0.551	< 1.00E-300
NEDD9	4.01684e-129	2.72766	0.334	0.12	1.4731e-124
LUCAT1	2.0087e-266	2.66607	0.685	0.378	7.3665e-262
H3-3B	< 1.00E-300	2.63892	0.823	0.508	< 1.00E-300
ISG20	2.75016e-138	2.58993	0.435	0.204	1.00857e-133
PLEK	< 1.00E-300	2.57373	0.777	0.508	< 1.00E-300
AQP9	< 1.00E-300	2.56847	0.696	0.335	< 1.00E-300
SMCHD1	2.83705e-134	2.56805	0.481	0.27	1.04043e-129
TRIB1	2.82715e-54	2.52318	0.254	0.128	1.0368e-49
LCP2	< 1.00E-300	2.43669	0.784	0.523	< 1.00E-300
PPIF	1.72817e-126	2.36586	0.518	0.325	6.33774e-122
MX1	9.97795e-48	2.34573	0.274	0.154	3.65921e-43
NBN	1.86541e-65	2.32952	0.348	0.206	6.841e-61
BCL6	5.18965e-74	2.31978	0.349	0.194	1.9032e-69
S100A8	3.3092e-219	2.29986	0.748	0.525	1.21358e-214
ACSL1	4.31615e-109	2.29619	0.521	0.347	1.58286e-104
ALOX5AP	3.05074e-119	2.26684	0.445	0.232	1.1188e-114
CYSTM1	8.73172e-55	2.24735	0.327	0.201	3.20219e-50
MAILR	2.73825e-23	2.23776	0.321	0.256	1.0042e-18
IER2	4.26923e-112	2.22741	0.47	0.275	1.56566e-107
GBP1	2.57331e-45	2.2217	0.313	0.198	9.43711e-41
CARD16	4.03605e-36	2.19332	0.264	0.165	1.48014e-31
LITAF	< 1.00E-300	2.18834	0.864	0.662	< 1.00E-300
SP110	1.06547e-46	2.18278	0.27	0.152	3.90739e-42
RNF149	1.34818e-154	2.1617	0.612	0.443	4.94419e-150
RNF213	2.13974e-64	2.1307	0.45	0.333	7.84705e-60
RHOH	5.3427e-38	2.11695	0.289	0.187	1.95933e-33
FGD4	2.62385e-59	2.1044	0.393	0.266	9.62244e-55
ITGAX	1.0789e-90	2.0791	0.483	0.334	3.95664e-86
TNFAIP6	7.60757e-152	2.05802	0.518	0.26	2.78992e-147
VPS37B	1.55807e-20	2.05359	0.255	0.193	5.71391e-16
MIR3945HG	3.37942e-62	2.04382	0.296	0.148	1.23934e-57
IVNS1ABP	1.18067e-51	2.02804	0.362	0.247	4.32986e-47
ECE1	2.38185e-38	2.02662	0.252	0.146	8.73495e-34
N4BP1	1.63549e-49	2.01788	0.408	0.313	5.99784e-45
CASP4	3.37745e-32	2.01109	0.263	0.171	1.23861e-27
TAGAP	1.01697e-38	2.011	0.301	0.197	3.72954e-34
NAMPT	< 1.00E-300	1.98167	0.976	0.825	< 1.00E-300
IL1RAP	1.31277e-26	1.96367	0.26	0.18	4.81434e-22
SLC26A3	1.96613e-42	1.96	0.31	0.198	7.21038e-38
RNF19B	9.05746e-42	1.95051	0.396	0.318	3.32164e-37
IL1RN	6.13715e-128	1.94483	0.669	0.532	2.25068e-123
IRF1	9.96003e-55	1.91805	0.415	0.3	3.65264e-50
SOCS3	3.25107e-37	1.90893	0.419	0.367	1.19226e-32
TOM1	5.33025e-47	1.85529	0.392	0.298	1.95476e-42
CAMK1D	9.28173e-17	1.8452	0.318	0.284	3.40389e-12
PLAU	6.11492e-10	1.78456	0.254	0.225	2.24252e-05
JUNB	2.62051e-152	1.78326	0.676	0.516	9.61018e-148
SAT1	6.60464e-281	1.76046	0.943	0.904	2.42212e-276
CD55	1.90115e-49	1.73602	0.399	0.289	6.97207e-45
GMFG	3.7157e-15	1.70433	0.274	0.232	1.36266e-10
GK	1.08082e-102	1.68678	0.574	0.426	3.9637e-98
BCL2A1	6.61378e-166	1.6861	0.69	0.509	2.42547e-161
RILPL2	2.2988e-16	1.6861	0.342	0.322	8.4304e-12
HCK	3.12707e-29	1.67901	0.38	0.328	1.14679e-24
DOCK8	7.24488e-23	1.67619	0.333	0.28	2.65692e-18
CYRIB	1.29038e-49	1.67334	0.433	0.34	4.7322e-45
CLEC7A	2.57667e-15	1.66326	0.309	0.277	9.44942e-11
ZFP36	6.93885e-204	1.65671	0.805	0.655	2.54468e-199
SQSTM1	7.47616e-44	1.65056	0.49	0.448	2.74173e-39
GADD45B	1.63423e-12	1.64747	0.369	0.374	5.99321e-08
ARHGAP26	6.94072e-100	1.64733	0.584	0.46	2.54537e-95
SP100	4.16717e-14	1.62557	0.271	0.23	1.52823e-09
C9orf72	2.97905e-16	1.62056	0.26	0.209	1.09251e-11
STAT3	5.33758e-22	1.60547	0.358	0.322	1.95745e-17
PARP14	2.94114e-17	1.60248	0.307	0.263	1.07861e-12
UBE2B	1.66947e-32	1.60156	0.397	0.341	6.12245e-28
PRKCB	7.43804e-14	1.59861	0.279	0.24	2.72775e-09
LINGO1	1.51272e-20	1.58549	0.275	0.21	5.54758e-16
IFITM3	5.35108e-89	1.57591	0.627	0.552	1.9624e-84
RAB8B	2.43378e-20	1.57539	0.325	0.28	8.9254e-16
EHD1	7.63174e-20	1.55932	0.32	0.268	2.79879e-15
CD53	8.81481e-39	1.55702	0.419	0.351	3.23266e-34
HLA-E	1.07236e-82	1.54861	0.564	0.483	3.93267e-78
CCL3L3	1.74408e-17	1.54677	0.472	0.443	6.39605e-13
NCF2	5.06699e-18	1.5372	0.305	0.26	1.85822e-13
SLC25A37	7.74508e-79	1.53343	0.475	0.303	2.84035e-74
ETF1	5.21498e-11	1.52092	0.282	0.26	1.91249e-06
CCNL1	2.23255e-65	1.48482	0.532	0.461	8.18745e-61
RAB7A	3.63264e-92	1.48358	0.67	0.615	1.3322e-87
MBP	3.25723e-14	1.47335	0.33	0.309	1.19453e-09
LST1	4.53356e-15	1.46673	0.321	0.292	1.66259e-10
ARHGAP15	7.30038e-13	1.46283	0.318	0.293	2.67727e-08
S100A9	7.57876e-145	1.45835	0.774	0.64	2.77936e-140
IFI16	1.40114e-14	1.44971	0.289	0.248	5.13839e-10
IGSF6	5.24788e-17	1.4256	0.312	0.267	1.92455e-12
NABP1	3.79722e-13	1.41842	0.287	0.251	1.39255e-08
VASP	7.55038e-12	1.41785	0.289	0.263	2.76895e-07
MAP1LC3B	6.0839e-08	1.39935	0.272	0.261	0.00223115
NFKBIA	2.16194e-244	1.38005	0.927	0.856	7.92849e-240
PLAUR	2.17653e-106	1.37951	0.759	0.699	7.982e-102
CXCL8	1.09474e-183	1.37586	0.951	0.863	4.01475e-179
LYN	3.93374e-100	1.35315	0.667	0.587	1.44262e-95
ICAM1	2.7312e-40	1.33301	0.527	0.5	1.00161e-35
HLA-C	1.16249e-91	1.31862	0.665	0.632	4.2632e-87
WSB1	6.88668e-10	1.31383	0.328	0.327	2.52555e-05
USP15	2.23541e-15	1.31243	0.358	0.34	8.19792e-11
SRGN	3.69737e-237	1.27422	0.933	0.864	1.35594e-232
ARID4B	4.09148e-12	1.2537	0.378	0.391	1.50047e-07
NEAT1	5.08829e-266	1.2382	0.943	0.85	1.86603e-261
SPAG9	7.83402e-40	1.21258	0.543	0.528	2.87297e-35
PPP1R15A	4.1692e-51	1.18644	0.57	0.551	1.52897e-46
MCL1	7.05366e-57	1.18086	0.609	0.579	2.58679e-52
KDM6B	6.21311e-09	1.14698	0.318	0.312	0.000227853
SGK1	3.05125e-13	1.14269	0.421	0.429	1.11899e-08
NFKBIZ	6.6775e-40	1.12747	0.548	0.53	2.44884e-35
ELF1	1.47884e-08	1.04006	0.39	0.42	0.000542337
DUSP1	4.43804e-41	0.99043	0.66	0.671	1.62756e-36
MXD1	3.45716e-12	0.986201	0.432	0.456	1.26784e-07
DENND5A	3.78086e-09	0.883819	0.413	0.424	0.000138656
B2M	1.02531e-206	0.873009	0.986	0.976	3.7601e-202
FOS	1.25485e-09	0.738707	0.578	0.617	4.60192e-05
HLA-A	5.18206e-24	0.719594	0.66	0.741	1.90042e-19
SOD2	6.917e-75	0.660063	0.914	0.863	2.53667e-70
PELI1	9.61375e-07	0.659927	0.456	0.475	0.0352565
HLA-B	2.86551e-66	0.643905	0.843	0.862	1.05087e-61
ITM2B	1.33762e-09	0.636602	0.511	0.583	4.90545e-05
EIF1	1.94185e-22	0.630697	0.683	0.748	7.12133e-18
PLEKHB2	2.07981e-11	0.599747	0.185	0.312	7.6273e-07
COP1	2.58954e-10	0.581448	0.165	0.275	9.49661e-06
RAB21	1.0738e-09	0.566868	0.164	0.271	3.93795e-05
ATP6V0E1	9.55419e-07	0.563782	0.239	0.367	0.0350381
CLIC1	3.70088e-07	0.540324	0.174	0.269	0.0135722
N4BP2L2	4.61022e-08	0.510358	0.16	0.253	0.0016907
TNFAIP3	2.19519e-08	0.510216	0.629	0.692	0.000805043
IRAK3	2.26481e-15	0.509928	0.15	0.275	8.30575e-11
ANKHD1	8.60232e-11	0.497488	0.161	0.27	3.15473e-06
SRSF3	5.44808e-08	0.490158	0.192	0.302	0.00199797
BRI3	2.76802e-10	0.480462	0.196	0.321	1.01512e-05
MAML2	9.54969e-07	0.479615	0.296	0.433	0.0350216
ERBIN	5.282e-12	0.474631	0.199	0.334	1.93707e-07
SLC2A3	5.1935e-09	0.474111	0.264	0.401	0.000190461
DNAJA1	1.5116e-08	0.461956	0.261	0.412	0.000554349
MALAT1	5.65394e-79	0.454233	0.996	0.981	2.07347e-74
CELF2	2.10935e-08	0.442679	0.191	0.299	0.000773561
DAZAP2	6.25645e-11	0.412383	0.214	0.354	2.29443e-06
FOSL2	4.74369e-07	0.406071	0.246	0.374	0.0173965
GNB1	1.96388e-07	0.402093	0.285	0.442	0.00720213
FNIP1	6.28898e-14	0.400403	0.196	0.34	2.30636e-09
CAPZA1	1.71848e-13	0.396462	0.168	0.294	6.30218e-09
CREB5	4.56222e-11	0.392611	0.151	0.253	1.6731e-06
TAGLN2	4.56981e-08	0.385046	0.207	0.317	0.00167589
ADAM17	5.69743e-13	0.378716	0.156	0.273	2.08942e-08
ASAH1	4.39243e-15	0.371521	0.174	0.311	1.61084e-10
ZC3HAV1	4.49952e-07	0.361879	0.232	0.333	0.0165011
IL6R	1.3556e-17	0.320515	0.136	0.262	4.9714e-13
MYL12B	3.12944e-11	0.314538	0.201	0.332	1.14766e-06
CPEB4	1.79746e-15	0.300096	0.16	0.291	6.59183e-11
AFF4	7.70394e-15	0.286906	0.215	0.373	2.82526e-10
KMT2C	1.50812e-17	0.281574	0.195	0.356	5.53072e-13
KDM2A	3.18966e-18	0.275887	0.157	0.298	1.16975e-13
TOP1	5.87055e-14	0.274286	0.215	0.368	2.15291e-09
HNRNPC	2.47038e-08	0.26668	0.342	0.529	0.000905962
ATP6V0C	3.74352e-16	0.26318	0.246	0.426	1.37286e-11
PAK2	3.00591e-17	0.25911	0.138	0.265	1.10236e-12
PPP6R3	2.9901e-22	0.255181	0.129	0.27	1.09656e-17
SERP1	1.45578e-14	0.254293	0.156	0.279	5.33879e-10

### Sheet: BCell C6 DEGs
Gene Symbol	P-value	Average Log2(Fold Change)	Percent Expressed in Cluster (%)	Percent Expressed in Background (%)	Adjusted P-value
GZMB	< 1.00E-300	5.31124	0.899	0.056	< 1.00E-300
PHEX	3.3566e-199	5.10432	0.417	0.022	1.23097e-194
NME8	3.55091e-153	5.05928	0.275	0.01	1.30223e-148
ENSG00000225885	9.15801e-128	4.98467	0.268	0.013	3.35852e-123
P2RY6	1.19577e-245	4.81205	0.536	0.031	4.38525e-241
MAP1A	1.11497e-126	4.75039	0.264	0.013	4.08893e-122
COL24A1	8.15983e-186	4.67145	0.399	0.021	2.99245e-181
ENSG00000289995	1.40253e-109	4.6434	0.308	0.026	5.1435e-105
LILRA4	4.3238e-187	4.39246	0.391	0.02	1.58567e-182
PTPRS	4.42702e-130	4.3883	0.315	0.021	1.62352e-125
FHIP1A	1.97302e-160	4.36001	0.464	0.042	7.23566e-156
GLT1D1	1.08231e-165	4.33028	0.37	0.021	3.96914e-161
IL3RA	2.03141e-178	4.32067	0.533	0.053	7.4498e-174
RGS13	4.55164e-133	4.28331	0.464	0.056	1.66922e-128
POLB	9.04104e-127	4.18815	0.518	0.079	3.31562e-122
LILRB4	1.42869e-149	4.12566	0.438	0.04	5.23943e-145
EGLN3	7.50962e-108	4.11962	0.301	0.025	2.754e-103
P2RX1	4.9971e-103	4.10198	0.326	0.032	1.83259e-98
ENSG00000286848	1.38586e-190	4.08884	0.446	0.028	5.08238e-186
JCHAIN	5.62043e-224	4.08147	0.783	0.112	2.06118e-219
GRAMD1B	3.89e-99	3.7794	0.37	0.046	1.42658e-94
IKZF2	2.17448e-98	3.62933	0.337	0.037	7.97447e-94
RHEX	3.44332e-121	3.61282	0.565	0.102	1.26277e-116
ZFAT	3.08659e-80	3.55603	0.315	0.041	1.13195e-75
NUCB2	2.127e-80	3.50304	0.326	0.044	7.80036e-76
INPP4A	4.95153e-119	3.42787	0.572	0.106	1.81587e-114
ITM2C	2.55754e-96	3.38522	0.409	0.059	9.37928e-92
TSPAN13	1.76701e-94	3.33073	0.536	0.117	6.48015e-90
MZB1	5.73803e-74	3.32519	0.261	0.029	2.10431e-69
MPEG1	7.87725e-74	3.2962	0.348	0.056	2.88882e-69
LINC01374	3.95224e-73	3.21311	0.283	0.035	1.4494e-68
PLD4	6.41224e-57	3.13945	0.293	0.051	2.35156e-52
OPN3	1.37878e-82	3.06528	0.482	0.102	5.05639e-78
PLAC8	1.02826e-105	3.0216	0.739	0.237	3.77094e-101
C12orf75	1.2395e-77	3.01467	0.514	0.125	4.54563e-73
THBD	2.29578e-72	3.0006	0.33	0.05	8.41931e-68
NR3C1	1.83266e-96	2.95516	0.844	0.438	6.7209e-92
IRF7	5.42948e-57	2.93509	0.475	0.144	1.99115e-52
SLC15A4	5.62241e-89	2.92741	0.591	0.159	2.06191e-84
DNASE1L3	6.9301e-97	2.89568	0.402	0.055	2.54148e-92
ALG2	9.15305e-36	2.85378	0.272	0.067	3.3567e-31
LDLRAD4	1.61581e-95	2.8342	0.822	0.386	5.92564e-91
STX17-DT	1.31661e-35	2.81222	0.272	0.067	4.82842e-31
APP	1.13003e-65	2.77541	0.478	0.123	4.14417e-61
STAP1	2.01257e-40	2.76783	0.464	0.174	7.38068e-36
CCDC138	1.49249e-47	2.7647	0.489	0.175	5.47341e-43
SEL1L3	1.25964e-63	2.76089	0.652	0.281	4.61947e-59
GALNT3	9.10883e-46	2.75516	0.348	0.087	3.34048e-41
RELL1	8.12558e-57	2.72471	0.359	0.076	2.97989e-52
ALOX5AP	1.32655e-94	2.71719	0.645	0.175	4.86486e-90
PRMT9	1.02056e-77	2.71134	0.591	0.17	3.74271e-73
GAB1	1.97765e-52	2.70747	0.297	0.055	7.25263e-48
ZNF331	3.12124e-80	2.70486	0.79	0.391	1.14465e-75
CTSC	1.1062e-53	2.65728	0.507	0.168	4.05677e-49
SOX4	3.92988e-74	2.65463	0.507	0.122	1.4412e-69
ERN1	8.68137e-64	2.63709	0.467	0.119	3.18372e-59
SLC7A11	2.42367e-64	2.63327	0.417	0.091	8.88832e-60
STAT4	1.49136e-79	2.58677	0.699	0.26	5.46927e-75
ENSG00000291073	2.91945e-47	2.58056	0.46	0.153	1.07065e-42
SLC7A5	1.35205e-64	2.5801	0.5	0.137	4.95837e-60
PTPRE	1.666e-62	2.5456	0.453	0.113	6.10971e-58
ARID3A	5.63991e-46	2.53609	0.373	0.099	2.06833e-41
CHAF1A	2.44173e-37	2.53317	0.293	0.074	8.95455e-33
P2RY14	6.27794e-46	2.52604	0.297	0.062	2.30231e-41
FLNB	1.54584e-48	2.50433	0.409	0.115	5.66904e-44
DIPK2A	1.53796e-33	2.49649	0.304	0.086	5.64015e-29
TFEC	4.74198e-32	2.43413	0.373	0.127	1.73903e-27
NR4A3	4.61984e-94	2.4262	0.884	0.491	1.69423e-89
HSP90B1	1.67322e-54	2.40424	0.721	0.438	6.1362e-50
SULF2	4.48447e-59	2.4031	0.457	0.118	1.64459e-54
TGFBR1	7.62631e-37	2.38818	0.413	0.148	2.7968e-32
PPP1R14B	5.99354e-37	2.38195	0.293	0.075	2.19801e-32
RNASE6	2.89062e-41	2.33826	0.304	0.071	1.06008e-36
RUBCN	2.22947e-49	2.32793	0.583	0.243	8.17613e-45
IQGAP2	3.37289e-48	2.31534	0.428	0.123	1.23694e-43
GNA15	3.52187e-34	2.31015	0.322	0.093	1.29157e-29
CD2AP	6.79352e-50	2.30676	0.558	0.22	2.49139e-45
MAN1A1	4.22739e-54	2.28049	0.638	0.275	1.55031e-49
HIVEP3	2.97977e-37	2.26509	0.388	0.125	1.09277e-32
AMZ2	1.37513e-35	2.25945	0.42	0.155	5.04303e-31
SLC20A1	1.19947e-32	2.255	0.442	0.183	4.39882e-28
FYB1	5.07272e-41	2.24808	0.38	0.11	1.86032e-36
CORO7	2.12131e-24	2.24562	0.286	0.098	7.77949e-20
TCF4	1.39121e-71	2.23923	0.786	0.44	5.10198e-67
GALNT2	1.58374e-24	2.23874	0.301	0.104	5.80804e-20
RUNX2	8.3305e-45	2.23585	0.344	0.085	3.05504e-40
ZC3HAV1	2.79871e-43	2.21454	0.743	0.494	1.02637e-38
GPR65	2.64285e-37	2.20304	0.504	0.215	9.69212e-33
AREG	2.84296e-41	2.2027	0.511	0.202	1.0426e-36
IFIT2	4.16553e-24	2.19055	0.304	0.107	1.52762e-19
BANP	1.44933e-26	2.19033	0.362	0.138	5.31513e-22
GPR183	1.08681e-78	2.18913	0.891	0.566	3.98567e-74
SLC41A2	2.20815e-29	2.18817	0.391	0.146	8.09794e-25
TEX14	3.95788e-31	2.17158	0.359	0.122	1.45147e-26
RRBP1	9.73838e-34	2.16076	0.337	0.102	3.57136e-29
ACSL3	5.09842e-12	2.13851	0.279	0.141	1.86974e-07
SPCS1	2.63742e-33	2.12893	0.554	0.292	9.67223e-29
PMEPA1	1.90418e-28	2.12385	0.29	0.086	6.98319e-24
BID	4.48046e-35	2.12261	0.435	0.16	1.64312e-30
XBP1	5.25233e-32	2.12095	0.399	0.147	1.92619e-27
SEC61B	4.98681e-68	2.11547	0.768	0.408	1.82881e-63
ARL4C	2.73521e-55	2.10569	0.558	0.189	1.00308e-50
RNF149	1.83567e-39	2.10475	0.601	0.316	6.73197e-35
IRF4	5.67284e-53	2.10216	0.663	0.311	2.0804e-48
RGS2	4.14914e-47	2.07428	0.688	0.388	1.52161e-42
TGFBI	4.03014e-41	2.06399	0.326	0.08	1.47797e-36
CREM	2.83208e-71	2.05895	0.819	0.462	1.03861e-66
CALCRL	8.6423e-38	2.03216	0.388	0.12	3.16939e-33
ENSG00000225450	1.32377e-19	2.02038	0.257	0.092	4.85465e-15
UGCG	3.93963e-36	2.00268	0.514	0.221	1.44478e-31
SLAMF7	1.08701e-34	2.00078	0.388	0.13	3.9864e-30
CSF2RB	1.19659e-29	1.99701	0.402	0.155	4.38826e-25
STMN1	2.95785e-42	1.99684	0.373	0.101	1.08473e-37
MGST2	1.65655e-27	1.99466	0.25	0.067	6.07507e-23
PDE4B	5.22486e-61	1.98	0.793	0.492	1.91611e-56
HIVEP1	7.99027e-53	1.97383	0.761	0.458	2.93027e-48
SFMBT2	1.74521e-32	1.96608	0.406	0.149	6.4002e-28
CORO1C	2.09898e-36	1.95488	0.424	0.151	7.69759e-32
FCHSD2	3.25638e-49	1.94668	0.797	0.555	1.19421e-44
IGF2R	3.33805e-32	1.94444	0.428	0.164	1.22416e-27
ZNF10	4.64802e-22	1.94123	0.359	0.154	1.70457e-17
H1-2	1.03658e-17	1.93813	0.268	0.104	3.80143e-13
HOMER1	1.78245e-22	1.93286	0.351	0.143	6.53676e-18
CDYL	4.36223e-31	1.93087	0.5	0.232	1.59976e-26
SELENOS	8.50657e-22	1.92905	0.297	0.108	3.11961e-17
LPXN	2.05892e-27	1.91994	0.551	0.319	7.55069e-23
MOB1B	1.32839e-28	1.90902	0.355	0.124	4.87161e-24
PBX3	3.04746e-29	1.90215	0.457	0.202	1.1176e-24
FOSL2	1.67591e-28	1.89662	0.431	0.182	6.14605e-24
PIK3CG	7.21864e-14	1.89153	0.264	0.118	2.64729e-09
RUNX1	3.69277e-21	1.86445	0.424	0.212	1.35425e-16
GNA12	3.89599e-19	1.85459	0.326	0.14	1.42878e-14
FYTTD1	8.87933e-25	1.85158	0.471	0.238	3.25632e-20
MS4A6A	8.40048e-45	1.84483	0.362	0.089	3.08071e-40
JAML	7.11842e-34	1.8385	0.279	0.069	2.61054e-29
DUSP5	3.20839e-33	1.83561	0.507	0.231	1.17661e-28
SERPINF1	1.7377e-33	1.78267	0.33	0.095	6.37266e-29
ACTN4	6.57655e-24	1.77687	0.457	0.221	2.41182e-19
LGMN	1.9129e-17	1.77009	0.359	0.172	7.01519e-13
RGS1	8.16033e-56	1.76694	0.815	0.452	2.99264e-51
CCDC186	8.98981e-12	1.76233	0.322	0.178	3.29683e-07
RANBP2	2.59514e-22	1.76009	0.525	0.317	9.51717e-18
FBXO34	1.52666e-19	1.73471	0.471	0.269	5.59871e-15
SPIB	8.43265e-14	1.73112	0.319	0.158	3.0925e-09
ZDHHC17	1.59478e-14	1.73046	0.29	0.13	5.84855e-10
EIF4A3	3.12947e-20	1.72716	0.424	0.212	1.14767e-15
MCTP1	1.93806e-19	1.71754	0.304	0.121	7.10744e-15
IFI44L	9.25012e-28	1.71434	0.475	0.217	3.3923e-23
IRF2BP2	3.23254e-26	1.70785	0.572	0.343	1.18547e-21
THEMIS2	3.14886e-14	1.7048	0.25	0.106	1.15478e-09
KPNA2	7.96574e-16	1.70333	0.315	0.146	2.92128e-11
SH2B3	5.94157e-27	1.69547	0.518	0.273	2.17895e-22
CENPC	1.19826e-10	1.69052	0.373	0.231	4.3944e-06
IFNAR2	3.26951e-15	1.67331	0.304	0.143	1.19903e-10
PFKFB3	3.96501e-21	1.66154	0.431	0.212	1.45409e-16
ARHGEF7	1.63577e-16	1.65814	0.337	0.158	5.99886e-12
ETV3	1.22021e-22	1.64609	0.424	0.199	4.47486e-18
NPC2	1.30905e-19	1.64336	0.457	0.254	4.80068e-15
HERPUD1	1.0961e-28	1.63388	0.63	0.399	4.01973e-24
FCER1G	9.47304e-42	1.6296	0.493	0.168	3.47405e-37
UBAC2	1.39042e-19	1.62187	0.424	0.214	5.0991e-15
DDX18	1.72716e-08	1.61963	0.359	0.244	0.000633401
CTSB	2.88415e-24	1.60546	0.402	0.172	1.0577e-19
SELL	4.82777e-14	1.60404	0.402	0.231	1.77049e-09
DCK	1.90414e-17	1.60157	0.312	0.133	6.98305e-13
NAPSB	2.61816e-11	1.58965	0.351	0.205	9.6016e-07
POLR1F	3.0128e-08	1.58581	0.279	0.166	0.00110488
NRDC	2.78157e-14	1.57197	0.399	0.222	1.02009e-09
SIVA1	9.17654e-11	1.56658	0.25	0.121	3.36531e-06
B4GALT1	6.34079e-12	1.5535	0.406	0.242	2.32536e-07
IRF8	2.30534e-24	1.55103	0.562	0.336	8.45439e-20
SYAP1	1.01999e-12	1.55054	0.37	0.203	3.74062e-08
CCDC88A	3.86336e-44	1.53993	0.634	0.257	1.41681e-39
ELF2	1.38031e-15	1.53975	0.446	0.259	5.062e-11
N4BP2L1	1.5108e-19	1.53738	0.486	0.274	5.54056e-15
BHLHE40	1.93065e-25	1.51713	0.529	0.269	7.08029e-21
RNF130	3.1061e-21	1.51712	0.362	0.15	1.1391e-16
AHI1	5.76718e-16	1.51525	0.373	0.191	2.115e-11
USP9Y	2.13963e-11	1.51082	0.333	0.186	7.84665e-07
CCDC50	1.3145e-14	1.49029	0.493	0.32	4.82066e-10
USP36	1.35745e-10	1.47222	0.351	0.203	4.97818e-06
ATF3	1.55611e-16	1.4622	0.471	0.283	5.70671e-12
NT5C2	5.42961e-12	1.44534	0.301	0.152	1.9912e-07
SPCS3	1.8446e-12	1.44518	0.275	0.129	6.76469e-08
ABCE1	2.69779e-09	1.4437	0.261	0.138	9.89359e-05
COMMD10	1.39458e-10	1.44349	0.399	0.256	5.11435e-06
MALT1	7.98338e-41	1.44311	0.775	0.497	2.92775e-36
PI4KA	8.27604e-13	1.43944	0.301	0.147	3.03507e-08
ITPR2	1.61677e-14	1.4357	0.457	0.283	5.92916e-10
ARFGAP3	5.55146e-11	1.43373	0.293	0.15	2.03589e-06
EZR	2.42759e-33	1.41424	0.754	0.591	8.9027e-29
LINC-PINT	4.48965e-49	1.41206	0.884	0.658	1.64649e-44
RALGAPA1	1.91547e-10	1.41172	0.496	0.366	7.02459e-06
ZMYM2	5.07191e-10	1.40718	0.453	0.321	1.86002e-05
DSTN	4.54975e-11	1.40616	0.293	0.152	1.66853e-06
GPX1	3.15986e-19	1.39772	0.478	0.266	1.15881e-14
DNAJC1	3.93874e-08	1.39689	0.344	0.231	0.00144445
SYTL3	6.40899e-10	1.38847	0.351	0.207	2.35037e-05
SMG1P5	1.30334e-06	1.38828	0.261	0.162	0.0477972
PPP1R16B	6.39674e-21	1.38806	0.605	0.403	2.34588e-16
GNAQ	1.65146e-21	1.37756	0.395	0.17	6.0564e-17
RNASET2	1.13984e-10	1.37707	0.409	0.266	4.18014e-06
SSR4	2.23962e-14	1.37507	0.475	0.313	8.21338e-10
MX1	1.39e-19	1.36971	0.46	0.244	5.09755e-15
FAM53C	5.72243e-07	1.36475	0.297	0.189	0.0209859
RREB1	2.07993e-08	1.35679	0.264	0.149	0.000762771
GRN	4.56359e-11	1.35197	0.33	0.18	1.67361e-06
PRKCA	1.08304e-13	1.35188	0.254	0.107	3.97183e-09
PTGER4	9.20586e-16	1.35027	0.384	0.198	3.37607e-11
HSPA5	5.94462e-10	1.34048	0.413	0.273	2.18007e-05
AFF1	1.4769e-11	1.32884	0.384	0.226	5.41622e-07
POLR2A	7.2744e-08	1.32266	0.402	0.289	0.00266774
MAP4K3	1.12711e-14	1.31647	0.286	0.125	4.13345e-10
RAB11FIP1	4.11451e-19	1.29221	0.638	0.497	1.50892e-14
CYBB	1.99069e-07	1.27016	0.257	0.149	0.00730045
PDE4A	8.09371e-11	1.26909	0.293	0.151	2.96821e-06
BST2	1.37427e-08	1.26857	0.315	0.188	0.000503985
SMC6	1.34341e-07	1.25686	0.33	0.208	0.0049267
WARS1	8.57992e-11	1.22755	0.25	0.116	3.14651e-06
BTAF1	4.61407e-08	1.20847	0.406	0.288	0.00169212
VAMP8	1.31078e-13	1.2062	0.435	0.254	4.80703e-09
PAG1	4.41229e-11	1.19857	0.42	0.264	1.61812e-06
MCL1	1.8954e-17	1.19822	0.652	0.534	6.95101e-13
PPIB	7.56045e-08	1.19721	0.377	0.259	0.00277264
RBM47	6.71964e-17	1.18434	0.453	0.24	2.46429e-12
UCP2	4.31699e-08	1.18197	0.315	0.19	0.00158317
SIK1	2.37787e-10	1.17895	0.417	0.273	8.72037e-06
CHD9	1.39278e-08	1.1547	0.395	0.269	0.000510773
CXCR4	5.59248e-30	1.15457	0.812	0.6	2.05093e-25
RAP1GDS1	1.2681e-07	1.14993	0.297	0.174	0.00465049
BCL11A	6.87955e-11	1.14199	0.435	0.282	2.52294e-06
BTG2	1.40386e-08	1.14128	0.504	0.41	0.000514839
PLP2	5.90952e-07	1.13099	0.348	0.237	0.021672
PLSCR1	7.41581e-15	1.1205	0.413	0.217	2.7196e-10
RAPGEF2	5.87002e-10	1.10862	0.424	0.28	2.15271e-05
BAZ2B	1.00086e-06	1.0799	0.312	0.199	0.0367044
H3-3B	1.07752e-30	1.06029	0.855	0.668	3.95157e-26
SRP14	5.18035e-15	1.04442	0.627	0.521	1.89979e-10
SNX9	1.28787e-11	1.01893	0.58	0.442	4.72302e-07
ETV6	4.75654e-17	1.0108	0.652	0.487	1.74437e-12
SRGN	8.57672e-36	0.976965	0.895	0.739	3.14534e-31
SSR1	2.96607e-08	0.97592	0.297	0.172	0.00108775
COX5A	1.50706e-08	0.954965	0.417	0.279	0.000552684
ZFP36	5.97827e-17	0.948525	0.775	0.682	2.19241e-12
PAK1	2.81321e-07	0.94289	0.428	0.304	0.0103169
LAP3	6.40611e-07	0.90372	0.348	0.228	0.0234931
AUTS2	1.17293e-14	0.897378	0.428	0.222	4.30149e-10
PARK7	2.49082e-07	0.894882	0.409	0.283	0.0091346
ID2	1.51928e-20	0.887305	0.62	0.349	5.57165e-16
NEAT1	1.22165e-16	0.883736	0.775	0.692	4.48016e-12
ANKRD11	5.84635e-08	0.875046	0.489	0.374	0.00214403
PDE7A	1.13677e-09	0.841465	0.612	0.53	4.16886e-05
RABGAP1L	6.52375e-13	0.828655	0.743	0.64	2.39245e-08
NR4A2	8.97861e-10	0.763266	0.663	0.558	3.29273e-05
SIPA1L1	6.15312e-10	0.756304	0.699	0.629	2.25653e-05
PTPN1	5.65891e-08	0.751623	0.605	0.513	0.00207529
MYL12A	1.38828e-10	0.718435	0.685	0.61	5.09123e-06
JARID2	4.8254e-12	0.711456	0.562	0.374	1.76962e-07
TYROBP	1.05545e-20	0.687779	0.583	0.291	3.87066e-16
RALA	2.41566e-08	0.66012	0.529	0.384	0.000885894
XYLT1	3.06807e-07	0.656857	0.355	0.219	0.0112515
FTL	9.07998e-12	0.604285	0.801	0.787	3.3299e-07
SUB1	3.12647e-08	0.589758	0.692	0.626	0.00114657
TXN	4.37669e-20	0.560353	0.783	0.563	1.60506e-15
NFKB1	1.98972e-08	0.551507	0.804	0.754	0.000729691
AKAP13	1.16287e-10	0.530838	0.764	0.721	4.26461e-06
RPLP0	2.99924e-07	0.492176	0.761	0.741	0.0109991
PABPC1	1.11738e-07	0.39871	0.841	0.848	0.00409779
MALAT1	3.01376e-16	0.330616	0.996	0.982	1.10524e-11

### Sheet: BCell C11 DEGs
Gene Symbol	P-value	Average Log2(Fold Change)	Percent Expressed in Cluster (%)	Percent Expressed in Background (%)	Adjusted P-value
AC021594.2	3.8773e-250	10.1165	0.288	0	1.42192e-245
AC022146.2	3.27211e-225	8.85213	0.26	0	1.19998e-220
AC126696.1	6.07416e-228	7.65129	0.342	0.002	2.22758e-223
FAM160A1	< 1.00E-300	7.56801	0.699	0.009	< 1.00E-300
LINC01580	1.12022e-136	6.92226	0.274	0.004	4.10817e-132
EPDR1	1.66042e-230	6.21284	0.452	0.006	6.08927e-226
AC009570.2	1.87326e-143	6.12924	0.26	0.003	6.86981e-139
AC104806.2	4.32286e-141	6.06471	0.301	0.005	1.58532e-136
LINC01146	5.73544e-119	5.61612	0.315	0.007	2.10336e-114
C12orf45	5.24489e-99	5.43027	0.301	0.009	1.92346e-94
EPHB1	6.09957e-175	5.37627	0.548	0.017	2.23689e-170
AP000763.3	7.44425e-101	5.08921	0.315	0.01	2.73003e-96
AC023590.1	3.68242e-170	5.04136	0.384	0.007	1.35045e-165
TWISTNB	9.11673e-64	4.77391	0.26	0.012	3.34338e-59
LINC01226	1.23606e-115	4.75297	0.356	0.011	4.53299e-111
PACSIN1	1.03383e-75	4.70059	0.26	0.009	3.79136e-71
SCAMP5	2.37081e-99	4.49655	0.342	0.012	8.69449e-95
GRASP	2.21855e-91	4.49127	0.438	0.024	8.13607e-87
AL021707.1	1.81719e-82	4.47007	0.37	0.019	6.66418e-78
HIST1H2AC	3.07149e-75	4.43806	0.301	0.013	1.12641e-70
NPIPB5	5.55267e-84	4.40128	0.63	0.062	2.03633e-79
LINC01374	2.04369e-105	4.3902	0.603	0.042	7.49481e-101
LINC02207	1.73024e-62	4.29279	0.26	0.012	6.34529e-58
LINC00106	7.85528e-43	4.28882	0.26	0.019	2.88077e-38
VASH2	5.66724e-72	4.28251	0.301	0.014	2.07835e-67
LINC01478	1.44679e-86	4.24829	0.384	0.019	5.30583e-82
CAMKK1	1.95653e-63	4.21177	0.342	0.021	7.17519e-59
ZFAT	1.25455e-82	4.18246	0.575	0.05	4.60081e-78
FADS1	7.45711e-45	4.1631	0.288	0.022	2.73475e-40
GLT1D1	7.9073e-91	4.13972	0.521	0.035	2.89985e-86
LINC00996	1.06878e-75	4.0852	0.356	0.019	3.91954e-71
PHEX	2.48031e-140	4.0172	0.671	0.036	9.09603e-136
ADAMTSL4-AS1	6.57832e-96	4.00142	0.603	0.046	2.41247e-91
LILRA4	1.11196e-104	3.95544	0.562	0.035	4.07791e-100
EGLN3	1.17489e-92	3.89932	0.521	0.034	4.30866e-88
TTC37	3.79238e-37	3.86007	0.26	0.022	1.39078e-32
BOLA2	1.16682e-63	3.8439	0.37	0.025	4.27907e-59
PLXNA4	5.68978e-64	3.8431	0.37	0.025	2.08661e-59
AC016831.7	2.8923e-111	3.81506	0.767	0.066	1.06069e-106
DACH1	6.76214e-43	3.75194	0.26	0.019	2.47988e-38
SLC7A5	2.93672e-81	3.73428	0.904	0.147	1.07698e-76
THBD	1.10927e-64	3.71091	0.562	0.06	4.06802e-60
AC008014.1	1.05208e-47	3.69371	0.301	0.022	3.85829e-43
NCF1	1.12374e-42	3.68757	0.288	0.023	4.12108e-38
HS3ST3B1	3.45753e-42	3.65008	0.397	0.046	1.26798e-37
COL24A1	2.17177e-75	3.6417	0.493	0.038	7.96454e-71
IL3RA	1.22523e-98	3.62507	0.753	0.072	4.49327e-94
CRYM	3.10539e-45	3.59505	0.26	0.017	1.13884e-40
PTGDS	3.57665e-87	3.59195	0.452	0.027	1.31167e-82
TLR7	5.97499e-34	3.57816	0.342	0.041	2.19121e-29
PMEPA1	5.4073e-72	3.5636	0.699	0.089	1.98302e-67
WARS	2.43431e-70	3.56187	0.37	0.022	8.92734e-66
MAP1A	5.01355e-67	3.55143	0.37	0.023	1.83862e-62
PLD4	1.54766e-74	3.54447	0.589	0.058	5.67575e-70
SLC12A7	8.83254e-45	3.48172	0.466	0.058	3.23916e-40
INPP4A	4.26115e-77	3.48118	0.836	0.124	1.56269e-72
AC092683.1	3.40026e-46	3.47874	0.274	0.019	1.24698e-41
SEPHS1	5.92912e-43	3.41315	0.356	0.035	2.17438e-38
GRAMD1B	5.14415e-53	3.38254	0.507	0.059	1.88651e-48
SMIM3	1.39825e-39	3.38177	0.329	0.033	5.12781e-35
SMPD3	3.51879e-62	3.37626	0.315	0.018	1.29044e-57
BAIAP2	8.40325e-49	3.36311	0.384	0.036	3.08172e-44
RELL1	2.29116e-53	3.35581	0.603	0.086	8.40236e-49
AGPAT5	2.76346e-49	3.35007	0.534	0.072	1.01345e-44
CHAF1A	4.62837e-42	3.33814	0.521	0.081	1.69736e-37
SCN9A	3.87907e-55	3.33463	0.397	0.034	1.42257e-50
CBX6	4.50486e-31	3.33023	0.356	0.049	1.65207e-26
SLC1A4	1.03594e-50	3.30706	0.479	0.055	3.7991e-46
PALD1	3.52706e-38	3.30637	0.342	0.037	1.29348e-33
MED12L	1.72217e-26	3.28352	0.288	0.038	6.31572e-22
MPEG1	1.67291e-46	3.2788	0.507	0.068	6.13508e-42
ATP5MD	2.34602e-48	3.27223	0.356	0.031	8.60354e-44
SLC15A4	7.01503e-51	3.26997	0.795	0.176	2.57262e-46
AC105052.4	3.38892e-56	3.26444	0.356	0.026	1.24282e-51
TNFRSF21	1.30599e-36	3.2456	0.329	0.035	4.78947e-32
ERN1	2.47479e-36	3.24311	0.616	0.134	9.07581e-32
P2RX1	5.84387e-52	3.23694	0.438	0.045	2.14312e-47
GNA15	6.72011e-59	3.21855	0.671	0.098	2.46447e-54
P2RY6	1.67909e-75	3.20279	0.589	0.055	6.15773e-71
H3F3B	1.10233e-95	3.18775	0.89	0.105	4.04258e-91
GAB1	5.69034e-41	3.18742	0.466	0.064	2.08682e-36
H2AFV	7.71476e-64	3.17763	0.466	0.04	2.82923e-59
APP	5.82078e-49	3.17425	0.712	0.137	2.13466e-44
ITM2C	6.65663e-67	3.1372	0.63	0.073	2.44118e-62
MED26	3.73775e-25	3.12658	0.37	0.065	1.37075e-20
FAM126B	2.69943e-39	3.12183	0.274	0.022	9.89961e-35
HIVEP3	1.30057e-49	3.11776	0.712	0.132	4.76957e-45
NR3C1	5.16374e-34	3.1176	0.932	0.457	1.8937e-29
PTPRS	1.24738e-68	3.11726	0.438	0.033	4.57453e-64
HYOU1	1.05482e-35	3.10861	0.37	0.046	3.86835e-31
AC008105.3	2.32967e-35	3.0959	0.315	0.033	8.5436e-31
LDLRAD4	7.65884e-40	3.09338	0.918	0.406	2.80873e-35
PIGA	4.8105e-15	3.08431	0.274	0.057	1.76415e-10
H2AFY	4.70961e-50	3.07949	0.37	0.032	1.72716e-45
DIPK2A	4.55019e-37	3.07827	0.534	0.093	1.66869e-32
BANP	4.77782e-40	3.07352	0.671	0.144	1.75217e-35
NEGR1	1.65993e-48	3.03855	0.466	0.054	6.08745e-44
SOX4	2.73279e-47	3.02971	0.712	0.137	1.0022e-42
ARID3A	5.08151e-42	3.02794	0.603	0.108	1.86354e-37
EEPD1	2.74786e-37	3.02581	0.397	0.051	1.00772e-32
DOCK1	5.18543e-28	3.01817	0.315	0.042	1.90165e-23
FP236383.3	1.84055e-43	2.9912	0.411	0.046	6.74985e-39
FAM53B	1.43911e-31	2.95219	0.397	0.059	5.27766e-27
FLNB	1.11727e-28	2.94821	0.548	0.127	4.09736e-24
DMXL2	1.49293e-23	2.94182	0.274	0.038	5.47501e-19
NIBAN3	2.36799e-39	2.93459	0.479	0.07	8.68413e-35
IRF4	1.94069e-39	2.90049	0.904	0.324	7.11709e-35
LILRB4	8.85071e-52	2.8958	0.507	0.059	3.24582e-47
SLC20A1	4.31694e-40	2.85601	0.753	0.19	1.58315e-35
SULF2	9.84724e-45	2.83481	0.685	0.131	3.61128e-40
RGS2	1.94764e-35	2.81621	0.89	0.399	7.14259e-31
TSPOAP1	3.65211e-19	2.80814	0.274	0.046	1.33934e-14
CYB561A3	1.34131e-27	2.80082	0.397	0.067	4.91898e-23
HOMER1	3.74665e-20	2.79995	0.521	0.15	1.37401e-15
CD4	4.06498e-30	2.78428	0.425	0.07	1.49075e-25
SELPLG	5.65605e-22	2.78329	0.301	0.048	2.07424e-17
TSPAN13	8.64965e-46	2.78082	0.699	0.135	3.17209e-41
POLB	1.30891e-38	2.77789	0.562	0.1	4.80018e-34
CUTC	4.05562e-14	2.7689	0.288	0.066	1.48732e-09
FOSL2	2.40662e-29	2.74394	0.671	0.19	8.82579e-25
CCDC146	5.94629e-16	2.73209	0.288	0.058	2.18068e-11
PRMT9	1.78889e-45	2.73208	0.795	0.187	6.56041e-41
CD2AP	1.1589e-28	2.71969	0.712	0.234	4.25005e-24
UNC93B1	8.28665e-15	2.71483	0.26	0.052	3.03896e-10
OPN3	1.70676e-36	2.7136	0.603	0.119	6.25921e-32
DUSP5	6.35001e-33	2.71036	0.767	0.24	2.32874e-28
RUNX2	2.87113e-33	2.70108	0.521	0.094	1.05293e-28
NR4A3	9.90873e-35	2.70027	0.945	0.51	3.63383e-30
MAN1A1	2.65325e-29	2.69151	0.781	0.291	9.73028e-25
TCF4	1.97965e-41	2.68454	0.959	0.454	7.25998e-37
FAM214A	1.9908e-20	2.67017	0.26	0.038	7.30088e-16
NDRG1	7.26123e-17	2.64375	0.329	0.071	2.66291e-12
RPS6KA2	2.59049e-13	2.61982	0.26	0.056	9.50011e-09
SRD5A1	2.45419e-23	2.6093	0.342	0.059	9.00026e-19
FBXO34	1.44179e-23	2.60791	0.726	0.274	5.28746e-19
RHEX	5.79821e-40	2.60083	0.644	0.123	2.12638e-35
ARL4C	5.73242e-35	2.59631	0.753	0.204	2.10225e-30
NARS2	6.19401e-12	2.59582	0.288	0.076	2.27153e-07
CORO7	4.90034e-27	2.59386	0.493	0.104	1.7971e-22
JCHAIN	1.11243e-55	2.59385	0.795	0.145	4.07961e-51
KLF3	7.13315e-13	2.58724	0.342	0.096	2.61594e-08
STAP1	5.1373e-25	2.5821	0.63	0.186	1.884e-20
CLCN5	2.69287e-13	2.57701	0.274	0.062	9.87556e-09
CORO1C	6.42358e-32	2.57363	0.644	0.16	2.35572e-27
MCTP1	7.71573e-22	2.56534	0.507	0.127	2.82959e-17
N4BP2L1	3.60942e-21	2.56461	0.685	0.281	1.32368e-16
GRAMD4	5.38199e-29	2.56443	0.342	0.047	1.97374e-24
CCDC138	3.57904e-27	2.55602	0.658	0.188	1.31254e-22
SH2B3	2.87236e-34	2.55319	0.808	0.28	1.05338e-29
CBX4	2.92902e-23	2.54522	0.384	0.072	1.07416e-18
SEMA3C	7.07989e-18	2.53428	0.301	0.057	2.59641e-13
CTSB	1.22324e-35	2.53109	0.726	0.177	4.486e-31
BTG2	1.57114e-25	2.5109	0.836	0.409	5.76185e-21
PDE4B	5.00787e-34	2.49734	0.945	0.504	1.83654e-29
HSPA1A	3.12833e-33	2.49361	0.959	0.601	1.14725e-28
FAM49A	7.08117e-42	2.4857	0.507	0.07	2.59688e-37
BORCS5	2.33871e-15	2.4731	0.479	0.149	8.57676e-11
DGKZ	2.21649e-20	2.47279	0.26	0.039	8.12852e-16
PRKCA	3.23912e-23	2.4715	0.479	0.111	1.18788e-18
BCL7A	9.88665e-25	2.4692	0.26	0.032	3.62573e-20
TGFBR1	2.67046e-20	2.45488	0.534	0.159	9.79339e-16
PTPRE	7.53693e-37	2.44678	0.63	0.127	2.76402e-32
TOB2	1.30694e-20	2.4297	0.479	0.123	4.79292e-16
GNAQ	5.00107e-41	2.40971	0.767	0.175	1.83404e-36
RNF149	1.42364e-28	2.3841	0.808	0.326	5.2209e-24
GAS6	1.49005e-25	2.38177	0.301	0.041	5.46446e-21
RGS13	9.99287e-25	2.38132	0.411	0.077	3.66468e-20
IGF2R	3.84809e-21	2.37656	0.575	0.175	1.41121e-16
ZC3HAV1	4.68355e-26	2.35844	0.877	0.504	1.7176e-21
CD68	4.8103e-18	2.35327	0.26	0.043	1.76408e-13
UGCG	2.53348e-32	2.35302	0.767	0.231	9.29105e-28
IRF7	2.12119e-25	2.33872	0.589	0.158	7.77905e-21
GYS1	3.19313e-22	2.31951	0.329	0.056	1.17102e-17
UBASH3B	3.02007e-17	2.31832	0.301	0.059	1.10755e-12
FPGS	1.86792e-10	2.3147	0.274	0.076	6.85021e-06
PLAC8	6.00999e-33	2.28624	0.808	0.261	2.20404e-28
2026-03-07	2.66277e-26	2.28445	0.301	0.04	9.76517e-22
IRF2BP2	4.35183e-20	2.2844	0.74	0.352	1.59595e-15
CCDC69	6.08407e-21	2.2663	0.411	0.09	2.23121e-16
TMEM109	5.32049e-11	2.25947	0.26	0.065	1.95118e-06
RAP1GDS1	3.10467e-10	2.2589	0.452	0.177	1.13858e-05
RUBCN	1.71063e-23	2.2464	0.699	0.258	6.2734e-19
INSR	1.7672e-11	2.23708	0.26	0.063	6.48087e-07
C12orf75	1.37265e-30	2.22436	0.616	0.142	5.03392e-26
SPIB	2.3047e-19	2.22414	0.534	0.162	8.45202e-15
SRC	2.88877e-19	2.22182	0.288	0.049	1.0594e-14
HES4	6.83495e-18	2.20769	0.26	0.043	2.50658e-13
CDH1	1.23467e-24	2.20238	0.301	0.042	4.5279e-20
EZR	1.42664e-31	2.20012	0.959	0.595	5.23191e-27
ACSL3	1.17101e-11	2.19995	0.425	0.146	4.29445e-07
2026-03-06	4.34612e-21	2.19717	0.315	0.053	1.59385e-16
RAP1GAP2	2.58585e-19	2.19056	0.301	0.053	9.4831e-15
SEL1L3	5.26506e-26	2.18833	0.767	0.297	1.93085e-21
ASPH	7.33613e-15	2.18669	0.315	0.073	2.69038e-10
DCK	2.90084e-18	2.18436	0.479	0.139	1.06383e-13
CSF2RB	4.28845e-31	2.18434	0.658	0.162	1.5727e-26
MOB1B	6.82362e-23	2.17976	0.534	0.132	2.50243e-18
OPTN	2.40817e-07	2.17234	0.329	0.128	0.00883149
OTULINL	2.14413e-18	2.16385	0.274	0.046	7.86318e-14
FAM49B	3.66264e-35	2.16271	0.521	0.084	1.3432e-30
RANBP2	1.29265e-20	2.15651	0.74	0.323	4.74054e-16
B4GALT1	2.28596e-16	2.15204	0.603	0.246	8.38331e-12
SLC7A11	9.06483e-32	2.14945	0.548	0.104	3.32434e-27
HSP90B1	2.67421e-22	2.14049	0.836	0.45	9.80712e-18
XIST	5.421e-33	2.13754	0.575	0.111	1.98804e-28
ZBTB18	3.89866e-16	2.12842	0.384	0.097	1.42975e-11
RNF11	7.06211e-16	2.11849	0.438	0.126	2.58989e-11
CEP128	1.33302e-12	2.118	0.329	0.091	4.88859e-08
GPR183	1.71171e-29	2.11031	0.959	0.581	6.27734e-25
ALOX5AP	1.56988e-35	2.10298	0.767	0.196	5.75723e-31
ARID3B	2.67231e-16	2.09599	0.329	0.072	9.80015e-12
SLC35E1	3.276e-15	2.09579	0.301	0.065	1.20141e-10
IL10RA	1.34972e-13	2.09534	0.493	0.175	4.94984e-09
N4BP2	9.74595e-12	2.09166	0.315	0.086	3.57413e-07
RALGAPA1	1.07187e-22	2.08661	0.795	0.367	3.93088e-18
SUPT3H	5.91724e-15	2.07469	0.397	0.11	2.17003e-10
FCHSD2	5.34869e-27	2.07276	0.932	0.564	1.96152e-22
GNA12	4.12234e-15	2.07073	0.466	0.147	1.51178e-10
WWOX	2.14111e-18	2.06483	0.521	0.158	7.85208e-14
ANKRD11	1.15735e-25	2.05976	0.808	0.374	4.24434e-21
ZMYM2	1.03719e-12	2.05795	0.644	0.324	3.8037e-08
KDM3B	5.2261e-08	2.05547	0.356	0.146	0.00191657
MYOF	6.95225e-13	2.05354	0.288	0.068	2.5496e-08
RASSF5	8.57098e-19	2.05144	0.589	0.202	3.14323e-14
AHI1	5.14779e-19	2.0489	0.603	0.196	1.88785e-14
SYAP1	4.19575e-12	2.03664	0.534	0.208	1.53871e-07
EEF2K	9.96299e-07	2.03241	0.26	0.094	0.0365373
CREM	1.00539e-21	2.03051	0.863	0.479	3.68706e-17
HSPA1B	5.34197e-27	2.03048	0.932	0.518	1.95906e-22
IQGAP2	1.80315e-20	2.02458	0.521	0.136	6.61269e-16
JARID2	1.55231e-23	2.02278	0.822	0.379	5.69278e-19
LGMN	2.00679e-19	2.02049	0.562	0.177	7.35949e-15
SFMBT2	8.38023e-24	2.01691	0.589	0.158	3.07328e-19
LINC00910	1.0369e-08	2.01469	0.288	0.093	0.000380261
ETV3	2.14521e-16	2.0125	0.575	0.208	7.86715e-12
PDE4A	1.02148e-15	2.01125	0.493	0.154	3.74607e-11
ARFGAP3	6.77383e-16	1.99919	0.493	0.154	2.48417e-11
BID	2.66715e-24	1.98493	0.616	0.17	9.78124e-20
CBFA2T3	9.23718e-13	1.98185	0.301	0.074	3.38755e-08
GALNT2	2.41975e-19	1.98149	0.452	0.111	8.87395e-15
CREB3L2	6.89098e-16	1.97279	0.274	0.052	2.52713e-11
PIK3CG	1.1397e-16	1.97116	0.438	0.122	4.17963e-12
TENT4A	1.04029e-15	1.97016	0.479	0.15	3.81505e-11
MAPKAPK2	3.78082e-13	1.94623	0.452	0.151	1.38654e-08
ACTN4	8.62253e-18	1.94325	0.616	0.23	3.16214e-13
DNASE1L3	8.48859e-19	1.94179	0.356	0.072	3.11302e-14
TMX1	7.34189e-08	1.93966	0.26	0.084	0.00269249
RUNX1	1.38788e-19	1.93916	0.644	0.218	5.08978e-15
PFKFB3	1.02259e-15	1.93457	0.589	0.22	3.75016e-11
IDH3A	5.25657e-11	1.93333	0.288	0.078	1.92774e-06
FYB1	5.82979e-17	1.92607	0.452	0.122	2.13796e-12
IRF8	1.07898e-22	1.9254	0.822	0.343	3.95695e-18
TFEC	5.89863e-17	1.91415	0.479	0.137	2.1632e-12
HSD17B12	3.54304e-10	1.9124	0.26	0.07	1.29934e-05
USP36	5.40482e-13	1.91193	0.534	0.207	1.98211e-08
OTUD5	2.84572e-08	1.89525	0.288	0.094	0.00104361
PDIA4	6.6733e-13	1.89495	0.301	0.073	2.4473e-08
SEMA7A	1.13214e-11	1.88424	0.411	0.138	4.15189e-07
CTSC	5.08094e-23	1.88155	0.63	0.182	1.86333e-18
KDM6B	3.46062e-19	1.87978	0.74	0.324	1.26911e-14
SSR1	3.77512e-14	1.87886	0.507	0.175	1.38445e-09
BAG1	8.18731e-08	1.87851	0.26	0.085	0.00300253
MASTL	1.39306e-08	1.86438	0.301	0.099	0.000510878
PPCDC	6.79736e-21	1.85869	0.329	0.058	2.4928e-16
PHLPP2	3.48852e-07	1.85001	0.26	0.092	0.0127935
PIK3AP1	3.01617e-16	1.8374	0.575	0.2	1.10612e-11
MEF2D	1.25477e-12	1.8367	0.479	0.179	4.60162e-08
ARHGEF7	2.9431e-10	1.83179	0.438	0.165	1.07932e-05
ABCG1	1.63456e-08	1.82768	0.329	0.113	0.000599444
MX2	5.74492e-10	1.82083	0.466	0.19	2.10684e-05
NUCB2	1.29722e-20	1.81971	0.329	0.058	4.7573e-16
USF2	3.61184e-11	1.80168	0.288	0.075	1.32457e-06
FYTTD1	2.42692e-15	1.78501	0.603	0.247	8.90024e-11
UBE2S	1.06628e-07	1.77943	0.288	0.101	0.00391035
COMMD10	2.06851e-11	1.77498	0.575	0.26	7.58583e-07
CALCRL	5.90612e-11	1.77218	0.397	0.133	2.16595e-06
CDYL	2.73898e-21	1.76808	0.699	0.241	1.00447e-16
CCDC186	2.42568e-12	1.76338	0.493	0.182	8.89571e-08
NKRF	3.95781e-07	1.76094	0.26	0.09	0.0145145
ITPR2	1.01308e-15	1.75976	0.658	0.288	3.71527e-11
SND1	8.39535e-12	1.75803	0.575	0.256	3.07883e-07
SLC41A2	2.43679e-16	1.75235	0.507	0.156	8.93644e-12
THEMIS2	5.29299e-08	1.74935	0.315	0.112	0.0019411
ZNF331	1.51355e-12	1.74781	0.712	0.412	5.55065e-08
EIF2AK4	4.34417e-12	1.73794	0.329	0.088	1.59314e-07
HIVEP1	3.76074e-21	1.7355	0.89	0.47	1.37918e-16
STAT4	3.4888e-16	1.72817	0.685	0.282	1.27945e-11
TEX14	1.95363e-18	1.72381	0.479	0.131	7.16454e-14
ATP1B3	2.00393e-08	1.72305	0.699	0.435	0.000734901
SLAMF7	6.36781e-22	1.72246	0.548	0.14	2.33527e-17
OXR1	6.13951e-09	1.71921	0.356	0.129	0.000225154
KLF4	1.15432e-10	1.71887	0.397	0.134	4.23324e-06
VAV3	2.00671e-07	1.71426	0.342	0.134	0.00735921
NEAT1	6.84948e-19	1.71378	0.932	0.693	2.51191e-14
GTF2I	7.19249e-10	1.71143	0.397	0.145	2.6377e-05
STRBP	1.45111e-13	1.70936	0.644	0.284	5.32164e-09
CENPP	5.68052e-10	1.70652	0.26	0.069	2.08322e-05
PPP1R14B	1.70463e-21	1.70644	0.411	0.083	6.2514e-17
GALNT3	4.40916e-08	1.70298	0.301	0.101	0.00161697
RNF138	9.75016e-09	1.69808	0.425	0.18	0.000357568
SELENOS	2.10117e-14	1.69378	0.411	0.115	7.70562e-10
AREG	2.00854e-14	1.69084	0.562	0.216	7.36592e-10
TRAPPC9	1.03208e-13	1.68934	0.562	0.215	3.78496e-09
MAP2K3	3.7607e-07	1.67096	0.315	0.12	0.0137916
AUTS2	1.902e-16	1.66859	0.63	0.229	6.9752e-12
XBP1	6.50776e-15	1.66566	0.493	0.158	2.38659e-10
SAMHD1	3.28369e-17	1.66417	0.452	0.121	1.20423e-12
BCL2L13	2.52906e-08	1.66072	0.301	0.1	0.000927481
ELF2	2.78503e-14	1.65902	0.616	0.265	1.02135e-09
TBC1D32	5.42577e-10	1.65042	0.329	0.105	1.98979e-05
RRBP1	3.20848e-17	1.64757	0.438	0.112	1.17665e-12
ATP2A3	9.32545e-10	1.64584	0.329	0.102	3.41992e-05
RASSF2	1.56074e-09	1.64444	0.493	0.216	5.72371e-05
MALT1	2.20542e-22	1.64314	0.918	0.508	8.08794e-18
NRDC	5.46935e-09	1.64274	0.493	0.229	0.000200577
IMMP2L	1.87514e-11	1.63338	0.548	0.243	6.87671e-07
MAML3	6.54271e-13	1.62528	0.301	0.072	2.39941e-08
TRAF4	4.9953e-16	1.623	0.438	0.119	1.83193e-11
SNHG14	2.46198e-10	1.61833	0.329	0.099	9.02881e-06
SPART	6.60387e-12	1.61001	0.274	0.066	2.42184e-07
EMC3	3.17165e-11	1.60937	0.438	0.154	1.16314e-06
PDE7A	3.63904e-16	1.6068	0.863	0.529	1.33454e-11
TGFBR2	8.70593e-11	1.60302	0.507	0.213	3.19273e-06
ARHGAP5	2.65098e-13	1.59932	0.452	0.145	9.72194e-09
GALC	6.34475e-10	1.59872	0.342	0.11	2.32681e-05
EDEM1	1.08172e-16	1.59503	0.575	0.187	3.96699e-12
DNAJC3	4.76311e-12	1.59375	0.438	0.144	1.74678e-07
BRD4	3.07589e-09	1.59305	0.534	0.261	0.000112802
OS9	5.74857e-09	1.5867	0.356	0.126	0.000210817
GPR65	1.07336e-08	1.58265	0.493	0.229	0.000393632
CAT	2.61906e-11	1.57978	0.356	0.109	9.60488e-07
IFI44L	5.27909e-12	1.57089	0.562	0.228	1.936e-07
HNRNPUL1	7.95851e-11	1.56689	0.534	0.224	2.91862e-06
TIPARP	4.88031e-08	1.5619	0.479	0.239	0.00178976
RBM47	8.52434e-16	1.55934	0.644	0.247	3.12613e-11
PARVB	3.305e-12	1.54804	0.397	0.123	1.21204e-07
NOTCH2	2.64286e-07	1.54515	0.329	0.127	0.00969217
JOSD1	6.54893e-10	1.54451	0.466	0.19	2.40169e-05
LPXN	2.97336e-10	1.53683	0.63	0.329	1.09042e-05
NORAD	2.32758e-10	1.53278	0.37	0.12	8.53594e-06
SEC61B	4.66141e-19	1.52264	0.836	0.425	1.70948e-14
JUND	2.55739e-14	1.52198	0.849	0.582	9.37873e-10
CYBB	3.35698e-07	1.51499	0.37	0.152	0.0123111
OGDH	1.84191e-11	1.51132	0.534	0.219	6.75482e-07
AFF3	6.16075e-16	1.50395	0.767	0.374	2.25933e-11
RNF130	1.62709e-15	1.50324	0.507	0.158	5.96703e-11
ZNRF2	2.58362e-11	1.5029	0.438	0.149	9.47492e-07
KIAA0825	2.41109e-08	1.50162	0.479	0.213	0.000884219
MS4A6A	6.39841e-14	1.49282	0.384	0.102	2.34649e-09
LAMP2	1.4031e-07	1.47807	0.329	0.119	0.00514559
XYLT1	6.28219e-19	1.47763	0.685	0.22	2.30387e-14
PAG1	4.54281e-14	1.46695	0.644	0.267	1.66598e-09
MAP4K3	3.20017e-10	1.45522	0.384	0.131	1.1736e-05
BCL11A	3.44211e-12	1.45219	0.616	0.287	1.26232e-07
LPIN1	8.3688e-10	1.45194	0.575	0.292	3.06909e-05
SRSF6	1.39788e-07	1.44693	0.342	0.135	0.00512644
ZBTB1	1.06038e-08	1.4468	0.548	0.268	0.000388873
RNASE6	9.15115e-11	1.44484	0.301	0.083	3.356e-06
CUX1	2.50007e-11	1.43939	0.589	0.264	9.16852e-07
UBL3	3.75729e-07	1.43084	0.466	0.229	0.0137791
SLC39A11	2.39819e-07	1.42914	0.329	0.121	0.00879487
SELL	1.5362e-11	1.42729	0.575	0.236	5.63372e-07
TMED10	1.10232e-09	1.42712	0.452	0.185	4.04255e-05
TRIM44	4.35791e-07	1.42371	0.384	0.16	0.0159818
PHF14	5.70504e-10	1.42318	0.425	0.156	2.09221e-05
RPN1	1.13026e-09	1.42111	0.342	0.108	4.145e-05
SH3GL1	2.79303e-11	1.41641	0.315	0.085	1.02429e-06
RCOR1	3.86269e-11	1.41459	0.534	0.219	1.41656e-06
GATAD2A	5.88455e-08	1.4116	0.479	0.212	0.00215804
UBAC2	4.23165e-07	1.4049	0.452	0.224	0.0155187
BHLHE40	8.41862e-15	1.40383	0.658	0.279	3.08736e-10
HERPUD1	3.87479e-11	1.40303	0.74	0.408	1.421e-06
RPN2	3.43658e-07	1.40059	0.438	0.199	0.012603
TRAM1	4.75984e-08	1.39227	0.479	0.223	0.00174558
TET2	1.76224e-07	1.39195	0.658	0.401	0.00646267
MCL1	2.30823e-15	1.38225	0.877	0.536	8.46496e-11
GZMB	1.43494e-57	1.38145	0.726	0.1	5.26236e-53
IQSEC1	3.87838e-09	1.37482	0.397	0.143	0.000142232
PPP1R16B	5.16395e-14	1.37251	0.753	0.41	1.89378e-09
FERMT3	5.5019e-11	1.36919	0.342	0.101	2.01771e-06
MRPS6	1.45658e-07	1.36809	0.411	0.176	0.00534171
UST	1.04645e-06	1.36302	0.507	0.269	0.0383765
MKLN1	1.54136e-09	1.3627	0.63	0.337	5.65263e-05
HIGD1A	5.26658e-08	1.36179	0.274	0.088	0.00193141
RAB11FIP1	8.29353e-13	1.35786	0.808	0.501	3.04149e-08
RAPGEF2	3.87452e-11	1.35612	0.616	0.284	1.4209e-06
ALG2	2.08246e-09	1.35308	0.274	0.077	7.637e-05
CCDC50	3.24022e-07	1.34523	0.589	0.327	0.0118829
EIF4A3	3.54984e-08	1.3416	0.479	0.222	0.00130183
DNAJC1	4.00058e-08	1.33952	0.507	0.233	0.00146713
C6orf62	4.84039e-10	1.33484	0.658	0.327	1.77512e-05
ATF3	6.61513e-07	1.30418	0.534	0.291	0.0242597
TBC1D8	2.1461e-15	1.30307	0.452	0.127	7.87039e-11
FRYL	1.34273e-08	1.28958	0.562	0.264	0.000492419
COBLL1	1.7682e-07	1.28776	0.493	0.241	0.0064845
VPS13D	1.38726e-08	1.28603	0.411	0.163	0.00050875
TGFB1	5.6196e-12	1.28432	0.644	0.286	2.06088e-07
YPEL5	2.73074e-08	1.26908	0.726	0.459	0.00100144
SMG1	2.1443e-07	1.2673	0.575	0.324	0.00786381
DNM2	5.4301e-08	1.26695	0.397	0.158	0.00199138
NPC2	3.61821e-12	1.26494	0.603	0.261	1.32691e-07
DPYSL2	6.23918e-11	1.26217	0.452	0.162	2.28809e-06
NR4A1	1.1535e-08	1.26095	0.685	0.483	0.000423022
DNAJB1	3.62192e-11	1.2591	0.781	0.47	1.32827e-06
NT5C2	5.75261e-08	1.25767	0.397	0.157	0.00210966
P4HB	5.72719e-09	1.25602	0.37	0.129	0.000210033
SNX9	2.2452e-15	1.25413	0.863	0.444	8.23383e-11
VPS51	4.63375e-07	1.24367	0.274	0.096	0.0169933
GAK	4.06643e-07	1.24044	0.315	0.119	0.0149128
CCDC88A	3.88486e-14	1.23232	0.671	0.275	1.42469e-09
HIVEP2	1.20157e-08	1.23223	0.671	0.442	0.000440653
RGS1	1.85466e-16	1.22344	0.849	0.469	6.8016e-12
IFRD1	1.23816e-06	1.22199	0.534	0.295	0.045407
MX1	2.72403e-07	1.21691	0.521	0.254	0.00998982
HNRNPU	5.26326e-07	1.21339	0.671	0.453	0.019302
OSBPL3	7.7223e-07	1.21013	0.411	0.185	0.02832
SEPTIN6	1.40619e-08	1.20815	0.658	0.392	0.000515694
PI4KA	1.65775e-08	1.20099	0.397	0.153	0.000607945
CXCR4	7.32462e-12	1.19098	0.904	0.609	2.68616e-07
DNAJA4	4.49322e-07	1.18713	0.288	0.103	0.016478
HSP90AA1	1.22302e-18	1.18524	1	0.852	4.4852e-14
KPNA2	5.01123e-07	1.18238	0.37	0.153	0.0183777
ATP2B4	4.5513e-07	1.18092	0.315	0.119	0.016691
RABGAP1L	1.50968e-13	1.18029	0.89	0.643	5.53646e-09
YY1	1.03862e-07	1.17851	0.479	0.228	0.00380895
IFI44	1.55254e-07	1.17583	0.329	0.122	0.00569364
CDKN1A	9.5153e-09	1.17361	0.63	0.339	0.000348955
GSK3B	4.24497e-07	1.16413	0.411	0.174	0.0155676
KIF5B	2.7362e-07	1.15518	0.575	0.31	0.0100345
CANX	6.5453e-07	1.14797	0.507	0.253	0.0240036
PRKCB	2.68702e-12	1.14237	0.795	0.451	9.85411e-08
FAM53C	7.18686e-07	1.13709	0.425	0.192	0.0263564
ELL2	9.78393e-07	1.11729	0.699	0.481	0.0358806
ITCH	3.86631e-07	1.10407	0.493	0.24	0.0141789
ZHX2	4.11505e-13	1.09873	0.836	0.504	1.50911e-08
MAP3K2	6.18402e-07	1.09086	0.603	0.344	0.0226787
HSPH1	4.8582e-11	1.08245	0.863	0.615	1.78165e-06
PBX3	6.80552e-07	1.07316	0.466	0.214	0.0249579
KAT2B	3.36548e-07	1.04438	0.411	0.18	0.0123422
POLR2A	6.68652e-10	1.04255	0.616	0.291	2.45215e-05
PSAP	1.05385e-07	1.0358	0.521	0.254	0.00386477
GRN	3.34147e-07	1.03181	0.425	0.186	0.0122542
NR4A2	3.75108e-07	1.01613	0.767	0.561	0.0137563
STMN1	1.63453e-13	1.01402	0.411	0.113	5.99432e-09
GAB2	2.15004e-07	1.00664	0.562	0.279	0.00788483
UTRN	1.21021e-06	0.999687	0.63	0.387	0.044382
TNFRSF1B	9.26136e-08	0.979984	0.452	0.198	0.00339642
GNA13	1.10055e-06	0.977642	0.63	0.388	0.0403603
SKIL	1.09434e-06	0.952998	0.671	0.409	0.0401329
EIF4G2	9.4749e-09	0.940698	0.74	0.464	0.000347473
CHST11	2.73817e-07	0.935398	0.74	0.492	0.0100417
LAP3	2.98982e-08	0.93237	0.521	0.231	0.00109646
MT-ND3	6.77894e-09	0.929856	0.918	0.748	0.000248604
JAML	6.67313e-11	0.926297	0.301	0.079	2.44724e-06
RAPGEF1	2.84847e-08	0.902017	0.836	0.625	0.00104462
DIAPH2	6.703e-07	0.898898	0.548	0.271	0.0245819
INTS6	1.45846e-08	0.891395	0.699	0.368	0.000534861
PTPRJ	1.12471e-08	0.891199	0.466	0.181	0.000412464
BRAF	2.97879e-08	0.882791	0.822	0.563	0.00109241
DOCK2	9.63193e-07	0.875764	0.63	0.368	0.0353232
ETV6	1.95043e-07	0.831252	0.74	0.493	0.00715282
MED13L	3.62643e-08	0.822615	0.836	0.548	0.00132992
SRGN	3.03492e-11	0.811577	0.959	0.746	1.113e-06
RPSA	1.16038e-07	0.81147	0.836	0.575	0.00425547
FBXW7	6.55504e-07	0.744434	0.685	0.402	0.0240393
BAZ2B	1.87846e-07	0.7128	0.466	0.202	0.00688887
PABPC1	2.90786e-08	0.67994	0.945	0.845	0.0010664
ARHGAP15	8.61749e-08	0.65935	0.932	0.613	0.00316029
PLAUR	3.53749e-07	0.629411	0.384	0.146	0.012973
HLA-B	4.6745e-08	0.532024	0.986	0.894	0.00171428
CERS6	1.19396e-09	0.474407	0.63	0.266	4.37861e-05
