## Supplementary Tables for "A mitoxyperilysis-derived spatial signature predicts immune exclusion and survival in oral squamous cell carcinoma": Supplementary Table S2.xlsx

### Sheet: Legend
Supplementary Table S2. Golden Index evaluation of spatial transcriptomics slices. Spatial Interaction Distribution Index (SIDI) metrics for six patient samples, integrating the intensity and distribution ratios of MIF-CD74 and PLAU-PLAUR signaling hotspots.

### Sheet: Golden Index
Patient	Golden Index	Total Spots	MIF-CD74 Hotspots	PLAU_PLAUR_Hotspots	Average MIF Intensity	PLAU_Avg_Intensity	MIF Ratio	PLAU_Ratio
PT13	9697.06	1990	1590	1699	278.23	311.76	0.798995	0.853769
PT11	7472.52	1536	943	1004	551.785	216.186	0.613932	0.653646
PT2	6004.24	859	807	833	457.069	275.247	0.939464	0.969732
PT14	3680.45	2338	1199	1009	150.497	184.119	0.512831	0.431565
PT5	3622.45	1171	1068	816	297.803	90.2334	0.912041	0.69684
PT6	2516.38	1561	543	423	296.412	228.646	0.347854	0.27098
