## Supplementary Tables for "A mitoxyperilysis-derived spatial signature predicts immune exclusion and survival in oral squamous cell carcinoma": Supplementary Table S3.xlsx

### Sheet: Legend
Supplementary Table S3. Co-localization metrics in six independent OSCC cohorts. Fold changes (observed versus expected frequencies) and P-values for spatial proximity among MDSCs, pDCs, and CD8+ T cells.

### Sheet: Co-localization Metrics
Patient ID	Total Spots	MDSC-pDC Proximity (Fold Change)	MDSC-pDC Proximity (P-value)	MDSC-CD8+ T Cell Proximity (Fold Change)	MDSC-CD8+ T Cell Proximity (P-value)	pDC-CD8+ T Cell Proximity (Fold Change)	pDC-CD8+ T Cell Proximity (P-value)
PT2	859	2.15484	0.000110544	9.82519	3.39766e-19	18.6499	1.44905e-30
PT5	1171	0.339086	0.999998	3.61629	0.439768	12.4252	3.29884e-29
PT14	2338	1.79528	8.21005e-06	10.3313	1.44381e-12	3.72872	0.00366791
PT6	1561	0.838297	0.978303	5.27572	2.22241e-19	5.10871	5.45651e-12
PT11	1536	1.43944	2.29412e-05	12.908	8.66081e-59	6.7955	4.94375e-30
PT13	1990	2.5034	5.88515e-05	12.2736	1.09562e-11	5.83447	0.0051873
