## Supplementary Tables for "A mitoxyperilysis-derived spatial signature predicts immune exclusion and survival in oral squamous cell carcinoma": Supplementary Table S4.xlsx

### Sheet: Legend
Supplementary Table S4. LASSO Cox regression parameters of the 5-gene signature. Coefficients of the five signature genes (CTSG, NAMPT, AREG, PLAU, and CXCL8).

### Sheet: Coefficients
Gene Symbol	Coefficient
CTSG	-0.108998
NAMPT	0.0304752
AREG	0.0295524
PLAU	0.0183584
CXCL8	0.00433001
