## Supplementary Tables for "A mitoxyperilysis-derived spatial signature predicts immune exclusion and survival in oral squamous cell carcinoma": Supplementary Table S5.xlsx

### Sheet: Legend
Supplementary Table S5. Multivariate Cox regression analysis in the TCGA-OSCC cohort. Hazard ratios, 95% confidence intervals, and P-values for the 5-gene signature risk score and clinicopathological variables (age, gender, and clinical stage).

### Sheet: Multivariate Cox
Variable	Hazard Ratio	95% CI	P-value
Risk Group (High vs. Low)	2.179	1.37-3.47	0.001
Age (Continuous)	1.013	0.99-1.03	0.217
Gender (Male vs. Female)	0.883	0.53-1.47	0.631
Clinical Stage (Advanced vs. Early)	2.246	1.18-4.28	0.014
