## Supplementary Tables for "A mitoxyperilysis-derived spatial signature predicts immune exclusion and survival in oral squamous cell carcinoma": Supplementary Table S6.xlsx

### Sheet: Legend
Supplementary Table S6. C-index comparison of the 5-gene signature and TIS score. Concordance indices, standard errors, and comparison P-value against the TIS baseline.

### Sheet: C-index Comparison
Prognostic Model	C-index	Standard Error	P-value
5-Gene Signature	0.631	0.033	0.01
TIS (18-Gene) Score	0.509	0.033	-
